# A blood atlas of COVID-19 defines hallmarks of disease severity and specificity

**DOI:** 10.1101/2021.05.11.21256877

**Authors:** COvid-19 Multi-omics Blood ATlas (COMBAT) Consortium, David J Ahern, Zhichao Ai, Mark Ainsworth, Chris Allan, Alice Allcock, Azim Ansari, Carolina V Arancibia-Carcamo, Dominik Aschenbrenner, Moustafa Attar, J. Kenneth Baillie, Eleanor Barnes, Rachael Bashford-Rogers, Archana Bashyal, Sally Beer, Georgina Berridge, Amy Beveridge, Sagida Bibi, Tihana Bicanic, Luke Blackwell, Paul Bowness, Andrew Brent, Andrew Brown, John Broxholme, David Buck, Katie L Burnham, Helen Byrne, Susana Camara, Ivan Candido Ferreira, Philip Charles, Wentao Chen, Yi-Ling Chen, Amanda Chong, Elizabeth Clutterbuck, Mark Coles, Christopher P Conlon, Richard Cornall, Adam P Cribbs, Fabiola Curion, Emma E Davenport, Neil Davidson, Simon Davis, Calliope Dendrou, Julie Dequaire, Lea Dib, James Docker, Christina Dold, Tao Dong, Damien Downes, Alexander Drakesmith, Susanna J Dunachie, David A Duncan, Chris Eijsbouts, Robert Esnouf, Alexis Espinosa, Rachel Etherington, Benjamin Fairfax, Rory Fairhead, Hai Fang, Shayan Fassih, Sally Felle, Maria Fernandez Mendoza, Ricardo Ferreira, Roman Fischer, Thomas Foord, Aden Forrow, John Frater, Anastasia Fries, Veronica Gallardo Sanchez, Lucy Garner, Clementine Geeves, Dominique Georgiou, Leila Godfrey, Tanya Golubchik, Maria Gomez Vazquez, Angie Green, Hong Harper, Heather A Harrington, Raphael Heilig, Svenja Hester, Jennifer Hill, Charles Hinds, Clare Hird, Ling-Pei Ho, Renee Hoekzema, Benjamin Hollis, Jim Hughes, Paula Hutton, Matthew Jackson, Ashwin Jainarayanan, Anna James-Bott, Kathrin Jansen, Katie Jeffery, Elizabeth Jones, Luke Jostins, Georgina Kerr, David Kim, Paul Klenerman, Julian C Knight, Vinod Kumar, Piyush Kumar Sharma, Prathiba Kurupati, Andrew Kwok, Angela Lee, Aline Linder, Teresa Lockett, Lorne Lonie, Maria Lopopolo, Martyna Lukoseviciute, Jian Luo, Spyridoula Marinou, Brian Marsden, Jose Martinez, Philippa Matthews, Michalina Mazurczyk, Simon McGowan, Stuart McKechnie, Adam Mead, Alexander J Mentzer, Yuxin Mi, Claudia Monaco, Ruddy Montadon, Giorgio Napolitani, Isar Nassiri, Alex Novak, Darragh O'Brien, Daniel O'Connor, Denise O'Donnell, Graham Ogg, Lauren Overend, Inhye Park, Ian Pavord, Yanchun Peng, Frank Penkava, Mariana Pereira Pinho, Elena Perez, Andrew J Pollard, Fiona Powrie, Bethan Psaila, T. Phuong Quan, Emmanouela Repapi, Santiago Revale, Laura Silva-Reyes, Jean-Baptiste Richard, Charlotte Rich-Griffin, Thomas Ritter, Christine S Rollier, Matthew Rowland, Fabian Ruehle, Mariolina Salio, Stephen N Sansom, Alberto Santos Delgado, Tatjana Sauka-Spengler, Ron Schwessinger, Giuseppe Scozzafava, Gavin Screaton, Anna Seigal, Malcolm G Semple, Martin Sergeant, Christina Simoglou Karali, David Sims, Donal Skelly, Hubert Slawinski, Alberto Sobrinodiaz, Nikolaos Sousos, Lizzie Stafford, Lisa Stockdale, Marie Strickland, Otto Sumray, Bo Sun, Chelsea Taylor, Stephen Taylor, Adan Taylor, Supat Thongjuea, Hannah Thraves, John A Todd, Adriana Tomic, Orion Tong, Amy Trebes, Dominik Trzupek, Felicia A Tucci, Lance Turtle, Irina Udalova, Holm Uhlig, Erinke van Grinsven, Iolanda Vendrell, Marije Verheul, Alexandru Voda, Guanlin Wang, Lihui Wang, Dapeng Wang, Peter Watkinson, Robert Watson, Michael Weinberger, Justin Whalley, Lorna Witty, Katherine Wray, Luzheng Xue, Hing Yuen Yeung, Zixi Yin, Rebecca K Young, Jonathan Youngs, Ping Zhang, Yasemin-Xiomara Zurke

## Abstract

Treatment of severe COVID-19 is currently limited by clinical heterogeneity and incomplete understanding of potentially druggable immune mediators of disease. To advance this, we present a comprehensive multi-omic blood atlas in patients with varying COVID-19 severity and compare with influenza, sepsis and healthy volunteers. We identify immune signatures and correlates of host response. Hallmarks of disease severity revealed cells, their inflammatory mediators and networks as potential therapeutic targets, including progenitor cells and specific myeloid and lymphocyte subsets, features of the immune repertoire, acute phase response, metabolism and coagulation. Persisting immune activation involving AP-1/p38MAPK was a specific feature of COVID-19. The plasma proteome enabled sub-phenotyping into patient clusters, predictive of severity and outcome. Tensor and matrix decomposition of the overall dataset revealed feature groupings linked with disease severity and specificity. Our systems-based integrative approach and blood atlas will inform future drug development, clinical trial design and personalised medicine approaches for COVID-19.
