## Supplementary material for "A blood atlas of COVID-19 defines hallmarks of disease severity and specificity": Table S1

### Sheet: Authors
NAME	AFFILIATION (unit/institute and department- please refer to Affiliations sheet)	TEAMS (please refer to Teams sheet and include all those you contributed to)	CONTRIBUTION (please refer to Contribution sheet)	ORCID iD	FUNDING (include details of grants that have supported this project)	CONFLICT OF INTEREST	ACKNOWLEDGEMENTS
David J Ahern	2	7	5	0000-0002-7006-7396
Zhichao Ai	2	7	6
Mark Ainsworth	19	15	6,8,13
Chris Allan	1	13	6,7		Wellcome Trust [Core Award 203141/Z/16/Z]
Alice Allcock	1	13,15	6,7
Azim Ansari	1,6	14	3, 5, 7, 8, 10	0000-0003-2790-8353	MAA is supported by Wellcome Trust and Royal Society (220171/Z/20/Z)
Carolina V Arancibia-Cárcamo	16, 18	15	7, 13	0000-0003-1006-3630	Oxford Biomedical Research Centre	nil	TGU Biobanking Team
Dominik Aschenbrenner	16	1	5
Moustafa Attar	1, 2	1, 2, 3	2, 6, 7	0000-0003-4116-1276	Kennedy Trust for Rheumatology Research KENN192004
J. Kenneth Baillie	28	4,6,15	6,7,8,12,13,14
Eleanor Barnes	6,16,18,19	4, 15	7,10,12,13,14	0000-0002-0860-0831	CIC-UK, Huo Familiy foundation, and MSD grant from OU		EB is funded NIHR as an NIHR Senior Investigator.
Rachael Bashford-Rogers	1	1,12,16	1,2,3,5,6,9,10,11,12,14	0000-0002-6838-0711	Wellcome Trust	R.J.M.B.-R. is a co-founder and consultant of Alchemab Therapeutics Ltd.
Archana Bashyal	19	15	6,7
Sally Beer	19	15	6,8,13	0000-0002-0988-3458
Georgina Berridge	5	11	2, 4, 6
Amy Beveridge	8	13	6
Sagida Bibi	8	13	6
Tihana Bicanic	33	4, 13	7, 10	0000-0002-2676-838X	Gilead UK & Ireland Fellowship in Invasive Fungal Disease	none	research nurses at the AspiFlu study sites who helped with flu patient enrolment
Luke Blackwell	8	13	6
Paul Bowness	13, 18	12	1,12	0000-0003-4597-0484	18 NIHR Oxford Biomedical Research Centre
Andrew Brent	19	15	7
Andrew Brown	1	13,15	6,7
John Broxholme	1	3, 6, 8	6		Wellcome Trust [Core Award 203141/Z/16/Z]
David Buck	1	13	7,12,14	0000-0001-9986-3874	Wellcome Trust [Core Award 203141/Z/16/Z]
Katie L Burnham	27	3,5	2,5,6,7,8,11	0000-0001-8680-2933	Wellcome Trust Grant [206194]
Helen Byrne	7	5	7
Susana Camara	8	13	6
Ivan Candido Ferreira	3	1, 2	5	0000-0002-4916-4212
Philip Charles	4,5	5,11	1,2,3,4	0000-0001-5278-5354
Wentao Chen	20	10	2,5,11	0000-0003-1705-2299	NIHR Oxford BRC
Yi-Ling Chen	3	10	2,5,6,10,11	0000-0003-3758-0638
Amanda Chong	1	8	5	0000-0003-4919-2632
Elizabeth Clutterbuck	8	13	6
Mark Coles	2	5	1	0000-0001-8079-9358
Christopher P. Conlon	17,19,31	15	7,14	0000-0002-3531-2464
Richard Cornall	25	9,16	12			Founder of MIROBio
Adam P Cribbs	13	1,5,14	2,3,4,7,8,12	0000-0001-5288-3077
Fabiola Curion	1	1,5,13	1,2,3,4,5,6,7,8,9,10,11,12	0000-0003-2502-8803	Wellcome Trust [Core Award 203141/Z/16/Z]
Emma E Davenport	27	3	2,12	0000-0002-8768-346X	Wellcome Trust Grant [206194]
Neil Davidson	19	15	6,7
Simon Davis	5	11	6	0000-0001-7840-2411
Calliope Dendrou	1	1,4,10,16	1,2,5,6,7,9,10,11,12	0000-0003-1179-4021	Wellcome (204290/Z/16/Z); Rosetrees (R35579/AA002/M85-F2)
Julie Dequaire	19	15	6,7
Lea Dib	2	7	6
James Docker	1	3	6,7		Wellcome Trust [Core Award 203141/Z/16/Z]
Christina Dold	8	13	6
Tao Dong	17,25	13	6,7,8
Damien Downes	3	8	5
Alexander Drakesmith	3	9	12	https://orcid.org/0000-0002-8503-6103	MRC HIU Core grant, Haematology Theme Oxford Biomedical Research Centre
Susanna J. Dunachie	6, 19, 25,31	15	7, 12	0000-0001-5665-6293	Supported by the UK Department of Health and Social Care as part of the PITCH (Protective Immunity from T cells to Covid-19 in Health workers) Consortium, the UK Coronavirus Immunology Consortium (UK-CIC) and the Huo Family Foundation. SJD is supported by an NIHR Global Research Professorship.
David A. Duncan	3, 21	10	5,11	0000-0002-0827-2022
Chris Eijsbouts	1,4	8	5
Robert Esnouf	1, 4	6	12				The computational aspects of this research were made possible by the Oxford Biomedical Research Computing (BMRC) platform which receives underpinning support from the Wellcome Trust Core Award Grant Number 203141/Z/16/Z and the NIHR Oxford BRC. The views expressed are those of the author(s) and not necessarily those of the NHS, the NIHR or the Department of Health
Alexis Espinosa	19	15	6,7	0000-0002-5091-6768
Rachel Etherington	3, 25	7	2, 6
Benjamin Fairfax	3,10,18,19	12,16	1,2,3,5,6,9,10,11,12	0000-0001-7413-5002	201488/Z/16/Z
Rory Fairhead	19	15	6,7
Hai Fang	1	6	3, 8, 10	0000-0003-3961-8572
Shayan Fassih	19	15	6,7	0000-0003-2968-658X
Sally Felle	8	13	6
Maria Fernandez Mendoza	19	15	6,7
Ricardo Ferreira	1	1	5	0000-0001-5733-3285
Roman Fischer	5	11,16	1, 2, 5, 6, 7, 9, 10, 11, 12, 14	0000-0002-9715-5951	BRD00230, COI	n/a	Benedikt Kessler (TDI), Zuzana Bencokova (TDI), Darren Blase (TDI), Alexey Nesvizhskii (UMICH), Fengchao Yu (UMICH)
Thomas Foord	19	15	6,7
Aden Forrow	7	1	5	0000-0001-8316-5369	Royal Commission for the Exhibition of 1851 Research Fellowship
John Frater	6,19	12,15	2,5,7,14
Anastasia Fries	19, 20	15	7	0000-0003-1609-5991	AF is an NIHR Academic Clinical Fellow
Veronica Gallardo Sanchez	19	15	6,7
Lucy Garner	3,16	1,4	2,3,5,6,10,11	0000-0002-6461-252X	NIHR (RCF19/043); Wellcome (204826/Z/16/Z)
Clementine Geeves	1	3	6,7		Wellcome Trust [Core Award 203141/Z/16/Z]
Dominique Georgiou	19	15	6,7
Leila Godfrey	1	1	5
Tanya Golubchik	1,4	14	2,3,7,8	0000-0003-2765-9828	Viral sequencing funded by the UK COVID-19 Genomics Consortium (COG-UK). COG-UK is supported by funding from the Medical Research Council (MRC) part of UK Research & Innovation (UKRI), the National Institute of Health Research (NIHR) and Genome Research Limited, operating as the Wellcome Sanger Institute. The research was supported by the Wellcome Trust Core Award Grant Number 203141/Z/16/Z with …		Christophe Fraser and COG-UK
Maria Gomez Vazquez	2	1	2,3,5,6		Kennedy Trust for Rheumatology Research KENN151612
Angie Green	1	13	12		Wellcome Trust [Core Award 203141/Z/16/Z]
Hong Harper	1	6	3
Heather A Harrington	7	5	2,5,6		HAH gratefully acknowledges funding from EPSRC EP/R018472/1, EP/R005125/1 and EP/T001968/1, the Royal Society RGF\EA\201074 and UF150238, and the Emerson Collective		HAH thanks Mark Coles for introducing me to Julian Knight
Raphael Heilig	5	11	6
Svenja Hester	5	11	6
Jennifer Hill	8	13	6
Charles Hinds	34	3,15	10
Clare Hird	19	15	6,7
Ling-Pei Ho	20,25	4,5	1,5,10
Renee Hoekzema	7	5	6		Emerson Collective
Benjamin Hollis	12	2	5,8
Jim Hughes	25,26	5	12	0000-0002-8955-7256	MRC grant code MC_UU_12009/14; Wellcome Trust Strategic Award, grant code 106130/Z/14/Z	Director and shareholder of Nucleome Therapeutics
Paula Hutton	19	15	6,7
Matthew Jackson	2	5	2,3,5,6,11	0000-0002-7891-6217	Kennedy Trust for Rheumatology Research, Junior Research Fellowship from Linacre College, Oxford	Currently employed by MiroBio Ltd.
Ashwin Jainarayanan	2	1,12	1,2,3,4,5,6,8,10,11	0000-0003-3523-1477
Anna James-Bott	13	1	3	0000-0001-9658-5354
Kathrin Jansen	2	1	2,3,5,6	0000-0002-3803-7680	Medical Research Council (MRC) MR/S035850/1
Katie Jeffery	19	15	7	0000-0002-6506-2689
Elizabeth Jones	8	13	6
Luke Jostins	2,4	1,4,8,16	1,2,3,5,8,9,11,12
Georgina Kerr	36	6,16	13
David Kim	19	15	6,7	0000-0002-4345-661X
Paul Klenerman	6, 16	5,14,15,16	1,7,9,10,12,13,14	0000-0003-4307-9161	WT109965MA, UKRI UK-CIC, Huo Family Foundation, DHSC PITCH
Julian C. Knight	1,17,18,19	1,3,4,5,6,8,11,13,15,16	1,2,4,5,6,7,8,9,10,11,12,13,14	0000-0002-0377-5536	The research was supported by the COVID-19 Research Response Fund, University of Oxford, Wellcome Trust Core Award Grant Number 203141/Z/16/Z and the NIHR Oxford Biomedical Research Centre. The views expressed are those of the author(s) and not necessarily those of the NHS, the NIHR or the Department of Health. JCK is supported by Wellcome Investigator award (WT204969/Z/16/Z); the NIHR Oxford Bio…		Wellcome Centre for Human Genetics Flow Cytometry Facility
Vinod Kumar	2	6	3,7,8		Kennedy Trust for Rheumatology Research
Piyush Kumar Sharma	3,10	12	1,2,3,5,6,8,9,10,11	0000-0002-6247-3503
Prathiba Kurupati	3, 25	7	6		MRC HIU core funding
Andrew Kwok	1	1,2,3,4,7,8,13,15	1, 2, 3,4, 5, 6, 7, 8, 9, 10, 11	0000-0001-8928-5054
Angela Lee	1	1,2,3,14	2,4,12,13,14	0000-0002-7591-825X	Wellcome Trust [Core Award 203141/Z/16/Z]		We thank the Oxford Genomics Centre at the Wellcome Centre for Human Genetics (funded by Wellcome Trust grant reference 203141/Z/16/Z) for the generation and initial processing of sequencing data
Aline Linder	8	13	6
Teresa Lockett	19	15	6,7
Lorne Lonie	1	13	12		Wellcome Trust [Core Award 203141/Z/16/Z]
Maria Lopopolo	1	13	6,7		Wellcome Trust [Core Award 203141/Z/16/Z]
Martyna Lukoseviciute	3	1, 2	2, 5	0000-0002-8915-5249
Jian Luo	20	10	2,4,5,6,8,9,11
Spyridoula Marinou	8	13	6
Brian Marsden	2,22	6,16	7,8,12	0000-0002-1937-4091	Kennedy Trust for Rheumatology Research
Jose Martinez	19	15	6,7
Philippa Matthews	6	15	7
Michalina Mazurczyk	3, 25	7	2		MRC HIU core funding
Simon McGowan	3	5	11	0000-0001-9720-1914
Stuart McKechnie	19	15	7
Adam Mead	3, 18, 19	1, 13	12	0000-0001-8522-1002	CRUK Senior Cancer Research Fellowship
Alexander J Mentzer	1,19	3,4,8,13,14,15,16	1,2,5,6,7,8,9,10,14	0000-0002-4502-2209	Oxford Biomedical Research Centre, Medical Research Council (grant MC_PC_19059), Oxfordshire Health Services Research Committee
Yuxin Mi	1	5, 8, 11	5, 6, 8, 11	0000-0002-8194-2977
Claudia Monaco	2	7	1,5,6, 10, 12, 13, 14	0000-0003-1985-4914	BRD00230 - MSD COVID award for WP3
Ruddy Montadon	1	1	6, 7		Wellcome Centre for Human Genetics Flow Cytometry Facility
Giorgio Napolitani	3, 25	1, 7,16	1, 2, 4, 5, 6, 10, 11, 12, 14	0000-0002-3605-6394	MRC HIU core funding
Isar Nassiri	3, 10	8, 12	2,3,5,6,9	0000-0003-1886-1151
Alex Novak	19	15	7
Darragh O'Brien	5	11	6
Daniel O'Connor	8,18	3	5,11	0000-0002-6902-9886
Denise O'Donnell	19	15	7
Graham Ogg	3, 18, 25	7, 10	1
Lauren Overend	1	1,12	1,2,3,6	0000-0002-2802-048X	Wellcome Trust
Inhye Park	2	7	6
Ian Pavord	20	10	1		NIHR Oxford BRC
Yanchun Peng	3,17, 25	13	7
Frank Penkava	13	12	1,3,5,6	0000-0001-9163-8576
Mariana Pereira Pinho	3, 25	7	2, 4, 5, 8, 10, 11	0000-0002-5759-2436	MRC HIU core funding
Elena Perez	19	15	6,7
Andrew J Pollard	8	13	12
Fiona Powrie	2	6,16	12
Bethan Psaila	3, 18	1	12	0000-0001-8198-9663	CRUK Advanced Clinician Scientist Fellowship; BRC Senior Fellowship
T. Phuong Quan	32	4	6,8	0000-0001-8566-1817	Oxford Biomedical Research Centre, National Institute for Health Research Health Protection Research Unit (NIHR HPRU) in Healthcare Associated Infections and Antimicrobial Resistance at Oxford University in partnership with Public Health England (PHE) (grant HPRU-2012-10041)
Emmanouela Repapi	3, 26	5,7	2, 4, 5, 8, 10, 11	0000-0001-8085-0731	UKRI Rutherford Fund (MR/S005471/1)
Santiago Revale	1	1, 2, 3, 12	2, 3, 4, 5, 6	0000-0001-5219-9582	This work was supported by the Wellcome Trust [Core Award 203141/Z/16/Z]
Laura Silva-Reyes	8	13	6
Jean-Baptiste Richard	2, 3	1, 5	5	0000-0002-4052-9772
Charlotte Rich-Griffin	1	1	2,3,5,6,7,9,11	0000-0001-8212-9542	NIHR Oxford BRC (BRCRCF19-04)
Thomas Ritter	19	15	6,7	0000-0002-3153-342X
Christine S Rollier	8	13	6	0000-0002-9712-8080	NIHR Oxford BRC
Matthew Rowland	19	15	7
Fabian Ruehle	11	4,5	2,3,5	0000-0002-8409-9823
Mariolina Salio	3, 25	7	1, 2, 4, 5, 6, 9, 10, 11, 12	0000-0002-4821-3801	MRC HIU core funding
Stephen Nicholas Sansom	2	1,4,5,6,16	1,2,3,4,5,6,7,8,9,10,11,12,13	0000-0003-4569-8513	Kennedy Trust for Rheumatology Research, KENN171803 Core support
Alberto Santos Delgado	4,23,24	4,5,11	1,2,3,4,5,6,12	0000-0002-9163-7730
Tatjana Sauka-Spengler	3	2,16	2,5,12
Ron Schwessinger	3	8	5
Giuseppe Scozzafava	1	13	6,7		RRF BRD00230
Gavin Screaton	36	9	12		WT SIA and Schmidt Futures	Sits on GSK Vaccines SAB
Anna Seigal	7	5	1,2
Malcolm G Semple	29	4,6,15	6,7,8,12,13,14	0000-0001-9700-0418
Martin Sergeant	3	5, 6	11	0000-0001-7264-2668	Medical Research Council (MRC) Core Funding (MC_UU_00016/14) ,National Institutes of Health (USA) grant number R24DK106766
Christina Simoglou Karali	3	1	6, 7	0000-0003-2169-6580
David Sims	3	1	12		204826/Z/16/Z
Donal Skelly	6,14,19	15	7	0000-0002-2426-3097	DS is an NIHR Academic Clinical Fellow
Hubert Slawinski	1	1,2, 13	6,7	0000-0002-8996-8477	Wellcome Trust [Core Award 203141/Z/16/Z]
Alberto Sobrinodiaz	19	15	6,7
Nikolaos Sousos	3, 18, 19	1	6, 7	0000-0002-9100-2954	CRUK Clinical Research Training Fellowship (C130623/A249471)
Lizzie Stafford	19	15	7
Lisa Stockdale	8	13	6
Marie Strickland	3	1	6, 7
Otto Sumray	7,	5	2,3,5		UK Centre for Topological Data Analysis EPSRC grant EP/R018472/1
Bo Sun	1	1,12	1,2,3,5,6,8,9,10,11	0000-0002-5507-6657	Patrick Berthoud Charitable Trust
Chelsea Taylor	3,10	12	1,2,3,5,6,8,10,11	0000-0002-1635-4167
Stephen Taylor	3	5	1,11,12	0000-0002-3559-4334	Medical Research Council (MRC) Core Funding (MC_UU_00016/14)
Adan Taylor	19	15	6,7
Supat Thongjuea	3	1	12	0000-0002-9129-4694
Hannah Thraves	19	15	6,7
John A Todd	1	6,16	12,14	0000-0003-2740-8148	Wellcome Core Award Grant Number 203141/Z/16/Z supporting the Oxford Genomics Centre in the Wellcome Centre for Human Genetics, University of Oxford, and a Strategic Award to the Diabetes and Inflammation Laboratory from the JDRF (4-SRA-2017-473-A-A) and the Wellcome (107212/A/15/Z)	JAT is a member of the Human Genetics Advisory Board of GSK
Adriana Tomic	8	5	2, 3, 5, 6, 8, 12	0000-0001-9885-3535
Orion Tong	3, 10	12	5, 9, 11	0000-0002-0659-5944
Amy Trebes	1	14	6,7	0000-0002-3715-9109	Wellcome Trust [Core Award 203141/Z/16/Z]
Dominik Trzupek	1	7	7
Felicia Anna Tucci	1	1,12	1,2,9,11,12	0000-0001-5813-9708	Wellcome Trust
Lance Turtle	30	4,6,15	6,7,8,12,13,14	0000-0002-0778-1693	NIHR HPRU EZI, ISARIC4C MRC, Wellcome fellowship 205228/Z/16/Z
Irina Udalova	2	7	1,5,6, 10, 12, 13, 14
Holm Uhlig	16, 19	15	7
Erinke van Grinsven	2	7	6
Iolanda Vendrell	5	11	2, 4, 6, 10, 12	0000-0001-7187-4061	COI
Marije Verheul	8	13	6
Alexandru Voda	2	1	3,5
Guanlin Wang	3	1	5	0000-0002-5622-3890
Lihui Wang	2	7	6
Dapeng Wang	1	6	8	0000-0002-9925-4574
Peter Watkinson	14, 19	15	7
Robert Watson	3,10,19	12	1,2,3,5,6,8,10,11	0000-0002-8838-9406
Michael Weinberger	3, 35	1, 2	5	0000-0001-8235-6825	BHF Programme Grant RG/13/9/303269
Justin Whalley	1	3,5,14	2,3,5	0000-0002-0403-3091
Lorna Witty	1	13	12		Wellcome Trust [Core Award 203141/Z/16/Z]
Katherine Wray	3, 19	13	6,7		Haematology Theme Oxford Biomedical Research Centre
Luzheng Xue	20	10,16	1,2,4,9,10,11,12	0000-0003-0042-1262	NIHR Oxford BRC
Hing Yuen Yeung	1	1	5	0000-0002-2353-7076	Wellcome (204290/Z/16/Z); Rosetrees (R35579/AA002/M85-F2)
Zixi Yin	17,25	13	7
Rebecca K Young	19	15	6,7
Jonathan Youngs	33	4, 13	7, 10
Ping Zhang	1	8	5
Yasemin-Xiomara Zurke	2	1,7	2,3,5,6,8	0000-0002-3473-7129	BHF graduate studentship FS/18/63/34184

### Sheet: Affiliations
Number	Unit/Institute	Department
1	Wellcome Centre for Human Genetics	Nuffield Department of Medicine	University of Oxford, UK
2	Kennedy Institute for Rheumatology	Nuffield Department of Orthopaedics, Rheumatology and Musculoskeletal Diseases	University of Oxford, UK
3	MRC Weatherall Institute of Molecular Medicine		University of Oxford, UK
4	Big Data Institute	Nuffield Department of Medicine	University of Oxford, UK
5	Target Discovery Institute	Nuffield Department of Medicine	University of Oxford, UK
6	Peter Medawar Building for Pathogen Research	Nuffield Department of Medicine	University of Oxford, UK
7		Mathematical Institute	University of Oxford, UK
8	Oxford Vaccine Group	Department of Paediatrics	University of Oxford, UK
9		Department of Paediatrics	University of Oxford, UK
10		Department of Oncology	University of Oxford, UK
11		Department of Physics	University of Oxford, UK
12	Jenner Institute	Nuffield Department of Medicine	University of Oxford, UK
13	Botnar Research Centre	Nuffield Department of Orthopaedics, Rheumatology and Musculoskeletal Diseases	University of Oxford, UK
14		Nuffield Department of Clinical Neuroscience	University of Oxford, UK
15		Department of Statistics	University of Oxford, UK
16	Translational Gastroenterology Unit		University of Oxford, UK
17	Chinese Academy of Medical Science Oxford Institute (COI)		University of Oxford, UK
18	NIHR Oxford Biomedical Research Centre		Oxford, UK
19	Oxford University Hospitals NHS Foundation Trust		Oxford, UK
20	Respiratory Medicine Unit	Nuffield Department of Medicine	University of Oxford, UK
21	Diamond Light Source		Didcot, UK
22	Centre for Medicines Discovery	Nuffield Department of Medicine	University of Oxford, UK
23	Center for Health Data Science		University of Copenhagen, DK
24	Novo Nordisk Foundation Center for Protein Research		University of Copenhagen, DK
25	MRC Human Immunology Unit	Radcliffe Department of Medicine	University of Oxford, UK
26	MRC WIMM Centre for Computational Biology	Radcliffe Department of Medicine	University of Oxford, UK
27	Wellcome Sanger Institute		Cambridge, UK
28		Genetics and Genomics, Roslin Institute	University of Edinburgh,Easter Bush, Midlothian EH25 9RG
29	NIHR Health Protection Research Unit in Emerging and Zoonotic Infections	Institute of Infection, Veterinary and Ecological Sciences	University of Liverpool, Liverpool
30		Tropical and Infectious Diseases Unit	Liverpool University Hospitals NHS Foundation Trust, Liverpool, UK.
31	Centre for Tropical Medicine and Global Health	Nuffield Department of Medicine	University of Oxford, UK
32	Experimental Medicine Division	Nuffield Department of Medicine	University of Oxford, UK
33		Institute for Infection and Immunity	St George's Unversity of London
34		The William Harvey Research Institute, Barts and The London	Queen Mary University of London, UK
35		Department of Physiology, Anatomy and Genetics	University of Oxford, UK
36		Medical Sciences Division	University of Oxford, UK

### Sheet: Contribution
Number	Contribution	Description (from CRediT taxonomy; https://www.cell.com/pb/assets/raw/shared/guidelines/CRediT-taxonomy.pdf)
1	Conceptualisation	Ideas; formulation or evolution of overarching research goals and aims
2	Methodology	Development or design of methodology; creation of models
3	Software	Programming, software development; designing computer programs; implementation of the computer code and supporting algorithms; testing of existing code components
4	Validation	Verification, whether as a part of the activity or separate, of the overall replication/ reproducibility of results/experiments and other research outputs
5	Formal analysis	Application of statistical, mathematical, computational, or other formal techniques to analyze or synthesize study data
6	Investigation	Conducting a research and investigation process, specifically performing the experiments, or data/evidence collection
7	Resources	Provision of study materials, reagents, materials, patients, laboratory samples, animals, instrumentation, computing resources, or other analysis tools
8	Data curation	Management activities to annotate (produce metadata), scrub data and maintain research data (including software code, where it is necessary for interpreting the data itself) for initial use and later reuse
9	Writing- original draft	Preparation, creation and/or presentation of the published work, specifically writing the initial draft (including substantive translation)
10	Writing- review and editing	Preparation, creation and/or presentation of the published work by those from the original research group, specifically critical review, commentary or revision – including pre- or postpublication stages
11	Visualisation	Preparation, creation and/or presentation of the published work, specifically visualization/ data presentation
12	Supervision	Oversight and leadership responsibility for the research activity planning and execution, including mentorship external to the core team
13	Project administration	Management and coordination responsibility for the research activity planning and execution
14	Funding acquisition	Acquisition of the financial support for the project leading to this publication

### Sheet: Teams
Number	Team
1	10X CITEseq
2	ATACseq
3	Whole blood total RNAseq
4	Clinical phenotyping
5	Data integration
6	Data management
7	Flow and mass cytometry
8	Genetics
9	Serology and biochemistry
10	Proteomics (Luminex)
11	Proteomics (mass spectrometry)
12	Repertoire
13	Sample processing
14	Viral sequencing
15	Recruitment and sampling
16	Oversight and strategic
