## Supplementary material for "A blood atlas of COVID-19 defines hallmarks of disease severity and specificity": Table S2

### Sheet: Overall cohorts
feature	Oxford hospitalized COVID-19	Oxford hospitalized sepsis	Oxford healthcare workers	London Influenza	London COVID-19	Healthy volunteers	P-value
Number (%)	116 (29)	58 (15)	135 (34)	22 (5)	42 (10)	28 (7)	N/A
Age, median (range)	64 (21-95)	74 (20-93)	33 (18-92)	56 (34-82)	58 (31-79)	66 (28-76)	*** (k)
Age > 60 years old, n (%)	66 (57)	40 (69)	5 (4)	6 (27)	19 (45)	19 (68)	*** (c)
Male, n (%)	68 (59)	32 (55)	38 (28)	15 (68)	27 (64)	17 (61)	*** (c)
European ancestry, n (%)	86 (74)	56 (97)	N/A	16 (73)	18 (43)	28 (100)	*** (c)
Comorbidities, n (%)
Overweight	37 (32)	7 (12)	N/A	13 (59)	33 (79)	N/A	0.170 (c)
Hypertension	44 (38)	18 (31)	N/A	4 (18)	15 (36)	N/A	0.360 (c)
Chronic Cardiovascular Disease	19 (16)	2 (3)	N/A	N/A	N/A	N/A	* (c)
Diabetes	34 (29)	12 (21)	N/A	3 (14)	10 (24)	N/A	0.421 (c)
Chronic obstructive pulmonary disease	16 (14)	8 (14)	N/A	2 (9)	2 (5)	N/A	0.378 (c)
Cancer	6 (5)	4 (7)	N/A	2 (9)	2 (5)	N/A	0.837 (c)
Laboratory findings, median (range)
Leukocytes, x10^9/L#	7.7 (2.1-47.2)	15.8 (1.5-49.2)	N/A	N/A	N/A	N/A	*** (k)
Neutrophils, x10^9/L#	6.3 (0.8-16.5)	14.7 (1.2-44.4)	N/A	N/A	N/A	N/A	*** (k)
Lymphocytes, x10^9/L#	1.0 (0.1-34.0)	0.7 (0.2-3.9)	N/A	N/A	N/A	N/A	* (k)
Monocytes, x10^9/L#	0.4 (0.0-2.2)	0.7 (0.0-7.5)	N/A	N/A	N/A	N/A	*** (k)
Eosinophils, x10^9/L#	0.0 (0.0-0.3)	0.0 (0.0-0.9)	N/A	N/A	N/A	N/A	* (k)
Platelets, x10^9/L#	252.0 (80.0-660.0)	232.0 (100.5-603.0)	N/A	N/A	N/A	N/A	0.062 (a)
D-Dimer, ng/ml##	1350 (242-80001)	16998 (7249-26748)	N/A	N/A	N/A	N/A	0.068 (k)
CRP, mg/L##	128 (4-538)	241 (4-644)	N/A	N/A	N/A	N/A	*** (a)
LDH, U/L##	438 (103-1203)	N/A	N/A	N/A	N/A	N/A	N/A
Severity Criteria
WHO Critical, n (%) ###	25 (22)	N/A	N/A	22 (100)	42 (100)	N/A	*** (c)
WHO Severe, n (%) ###	60 (52)	N/A	N/A	0 (0)	0 (0)	N/A	*** (c)
WHO Mild, n (%) ###	31 (27)	N/A	N/A	0 (0)	0 (0)	N/A	*** (c)
Pulmonary embolism, n (%)	10 (9)	N/A	N/A	N/A	N/A	N/A	N/A
Any arterial/venous thromboembolus, n (%)	22 (19)	3 (5)	N/A	N/A	N/A	N/A	* (c)
SaO2/FO2, median (range)#	3 (1-5)	2 (1-5)	N/A	N/A	N/A	N/A	* (k)
SOFA, median (range)#	2 (0-13)	4 (0-12)	N/A	N/A	N/A	N/A	* (k)
SOFA >= 8, n (%)#	6 (8)	8 (14)	N/A	N/A	N/A	N/A	0.449 (c)
Death, n (%)	27 (23)	17 (29)	N/A	2 (9)	21 (50)	N/A	** (c)
Days between symptoms and sampling, median (range)	9 (1-37)	4 (0-58)	24 (5-73)	10 (1-25)	14 (4-31)	N/A	*** (k)
Length ICU stay, median (range)	15 (2-56)	4 (0-37)	N/A	24 (4-82)	18 (3-67)	N/A	*** (k)
Ventilation days, median (range)	14 (0-49)	1 (0-21)	N/A	18 (2-63)	15 (4-49)	N/A	*** (k)
Ever vasopressors, n (%)	27 (23)	24 (41)	N/A	22 (100)	40 (95)	N/A	*** (c)
#: SOFA, SaO2/FO2 and full blood counts available at time of sampling for Oxford patients and at time of admission onto intensive care for patients recruited in London.
##: maximal levels measured between admission and time of sampling
###: Numbers of patients in different WHO categorical severity groups (mild, severe, critical) reflects severity reached at the time of sampling and where multiple timepoints of sampling are available for a patient, the severity group at the time of sampling when most severe is shown
*: P<0.05, **: P<0.01; ***: P<0.001
(a): anova test, (c): chi-square test, (k): kruskal test

### Sheet: Hospitalised COVID
feature	Oxford hospitalized COVID-19 - mild	Oxford hospitalized COVID-19 - severe	Oxford hospitalized COVID-19 - critical	p-value
Number (%)	31 (27)	60 (52)	25 (22)	N/A
Age, median (range)	73 (21-95)	71 (22-95)	57 (31-78)	* (k)
Age > 60 years old, n (%)	20 (65)	38 (63)	8 (32)	* (c)
Male, n (%)	13 (42)	37 (62)	18 (72)	0.060 (c)
European ancestry, n (%)	22 (71)	50 (83)	14 (56)	* (c)
Comorbidities, n (%)
Overweight	7 (23)	23 (38)	7 (28)	0.495 (c)
Hypertension	11 (35)	25 (42)	8 (32)	0.668 (c)
Chronic Cardiovascular Disease	6 (19)	10 (17)	3 (12)	0.758 (c)
Diabetes	7 (23)	20 (33)	7 (28)	0.558 (c)
Chronic obstructive pulmonary disease	0 (0)	15 (25)	1 (4)	** (c)
Cancer	1 (3)	4 (7)	1 (4)	0.747 (c)
Laboratory findings, median (range)
Leukocytes, x10^9/L#	7.1 (2.2-14.1)	7.4 (2.1-47.2)	8.7 (3.7-17.4)	* (k)
Neutrophils, x10^9/L#	5.0 (1.1-13.6)	5.8 (0.8-16.5)	7.5 (2.7-16.5)	** (k)
Lymphocytes, x10^9/L#	1.2 (0.6-2.5)	1.0 (0.1-34.0)	0.8 (0.3-1.8)	** (k)
Monocytes, x10^9/L#	0.4 (0.1-1.4)	0.4 (0.1-2.2)	0.4 (0.0-1.0)	0.336 (k)
Eosinophils, x10^9/L#	0.0 (0.0-0.2)	0.0 (0.0-0.3)	0.1 (0.0-0.3)	* (k)
Platelets, x10^9/L#	253.5 (115.0-564.0)	265.0 (80.0-660.0)	237.0 (122.0-564.0)	0.554 (a)
D-Dimer, ng/ml##	1034 (458-80001)	1272 (242-31568)	2482 (559-64262)	0.160 (k)
CRP, mg/L##	56 (4-228)	129 (35-377)	232 (6-538)	*** (a)
LDH, U/L##	421 (284-603)	437 (103-1203)	611 (516-673)	0.115 (k)
Severity Criteria
Pulmonary embolism, n (%)	2 (6)	5 (8)	3 (12)	1.000 (c)
Any arterial/venous thromboembolus, n (%)	3 (10)	10 (17)	9 (36)	* (c)
SaO2/FO2, median (range))#	5 (4-5)	3 (1-4)	2 (1-3)	*** (k)
SOFA, median (range)#	1 (0-7)	2 (0-5)	6 (3-13)	*** (k)
SOFA >= 8, n (%)#	0 (0)	0 (0)	6 (35)	*** (c)
Death, n (%)	4 (13)	20 (33)	3 (12)	* (c)
Days between symptoms and sampling, median (range)	6 (3-26)	9 (1-37)	13 (3-36)	** (k)
Length ICU stay, median (range)	N/A	8 (2-21)	25 (8-56)	*** (k)
Ventilation days, median (range)	N/A	0 (0-33)	22 (7-49)	*** (k)
Ever vasopressors, n (%)	0 (0)	4 (7)	23 (92)	*** (c)
#: SOFA, SaO2/FO2 and full blood counts available at time of sampling for Oxford patients and at time of admission onto intensive care for patients recruited in London.
##: maximal levels measured between admission and time of sampling
*: P<0.05, **: P<0.01; ***: P<0.001
(a): anova test, (c): chi-square test, (k): kruskal test
Numbers of patients in different WHO categorical severity groups (mild, severe, critical) reflects severity reached at the time of sampling and where multiple timepoints of sampling are available for a patient, the severity group at the time of sampling when most severe is shown
