## Supplementary material for "A blood atlas of COVID-19 defines hallmarks of disease severity and specificity": Table S4

### Sheet: TCR
RT primers
Oligo name	Oligo sequence (5' to 3')	Reaction name	Barcode number
FT_TRBC_RT	CAGCACGCTTCAGGCTNNNNTNNNNTNNNNAGATCTCTGCTTCTGATGGCTC	RT	NA
PCR primers	* only use one barcode per reaction
Oligo name	Oligo sequence (5' to 3')	Reaction name	Barcode number
FT_TRBV2	GAACCTGAAGTCACCCAGA	PCR	NA
FT_TRBV3	GACACAGCCGTTTCCCAGA	PCR	NA
FT_TRBV4	ACKGRAGTTACSCAGACA	PCR	NA
FT_TRBV5	RCTGGAGTCACHCAAAST	PCR	NA
FT_TRBV7	TGCTGGKRTCACYCAG	PCR	NA
FT_TRBV7	WDCTGGAGTYTCCCA	PCR	NA
FT_TRBV9	GATTCTGGAGTCACACAAA	PCR	NA
FT_TRBV10	GATGCTGRAATCACCCAGA	PCR	NA
FT_TRBV11	GAAGCTGRAGTGGYYCAGT	PCR	NA
FT_TRBV12	GATGCTRGAGTYAYCCAG	PCR	NA
FT_TRBV13B	GCTGCTGGAGTCATCCAGT	PCR	NA
FT_TRBV14	GAAGCTGGAGTTACTCAGT	PCR	NA
FT_TRBV15	GATGCCATGGTCATCCAGA	PCR	NA
FT_TRBV16	GGTGAAGAAGTCGCCCAGA	PCR	NA
FT_TRBV19	GATGGTGGAATCACTCAGT	PCR	NA
FT_TRBV18B	AATGCCGGCGTCATGCAGA	PCR	NA
FT_TRBV20	GGTGCTGTCGTCTCTCAAC	PCR	NA
FT_TRBV24	GATGCTGATGTTACCCAGA	PCR	NA
FT_TRBV25	GAAGCTGACATCTACCAGA	PCR	NA
FT_TRBV27	GAAGCCCAAGTGACCCAGA	PCR	NA
FT_TRBV28	GATGTGAAAGTAACCCAGA	PCR	NA
FT_TRBV29	AGTGCTGTCATCTCTC	PCR	NA
FT_TRBV30	TCTCAGACTATTCATCAAT	PCR	NA
CNUS2_BC1	CGCTCTTCCGATCTTaggtattCAGCACGCTTCAGGCT	PCR	1
CNUS2_BC2	CGCTCTTCCGATCTTattaaggCAGCACGCTTCAGGCT	PCR	2
CNUS2_BC3	CGCTCTTCCGATCTTtaattctCAGCACGCTTCAGGCT	PCR	3
CNUS2_BC4	CGCTCTTCCGATCTTataagctCAGCACGCTTCAGGCT	PCR	4
CNUS2_BC5	CGCTCTTCCGATCTTttatgatCAGCACGCTTCAGGCT	PCR	5
CNUS2_BC6	CGCTCTTCCGATCTTgagttaaCAGCACGCTTCAGGCT	PCR	6
CNUS2_BC7	CGCTCTTCCGATCTTattcttgCAGCACGCTTCAGGCT	PCR	7
CNUS2_BC8	CGCTCTTCCGATCTTttagcttCAGCACGCTTCAGGCT	PCR	8
CNUS2_BC9	CGCTCTTCCGATCTTatcttgcCAGCACGCTTCAGGCT	PCR	9
CNUS2_BC10	CGCTCTTCCGATCTTtctccatCAGCACGCTTCAGGCT	PCR	10
CNUS2_BC11	CGCTCTTCCGATCTTacctaggCAGCACGCTTCAGGCT	PCR	11
CNUS2_BC12	CGCTCTTCCGATCTTttgatccCAGCACGCTTCAGGCT	PCR	12

### Sheet: BCR
RT primers
Oligo name	Oligo sequence (5' to 3')	Reaction name	Barcode number
IGHA_human_BC	TGTCCAGCACGCTTCAGGCTNNNNTNNNNTNNNNGAYGACCACGTTCCCATCT	RT	NA
IGHM_human_BC	TGTCCAGCACGCTTCAGGCTNNNNTNNNNTNNNNTCGTATCCGACGGGGAATTC	RT	NA
IGHD_human_BC	TGTCCAGCACGCTTCAGGCTNNNNTNNNNTNNNNGGGCTGTTATCCTTTGGGTG	RT	NA
IGHE_human_BC	TGTCCAGCACGCTTCAGGCTNNNNTNNNNTNNNNAGAGTCACGGAGGTGGCATT	RT	NA
IGHG_human_BC	TGTCCAGCACGCTTCAGGCTNNNNTNNNNTNNNNAGTAGTCCTTGACCAGGCAG	RT	NA
PCR primers	* only use one barcode per reaction
Oligo name	Oligo sequence (5' to 3')	Reaction name	Barcode number
VH1-FR1_F1	AAGCAGTGGTATCAACGCAGAGTCGCAGGGGCCTCAGTGAAGGTCTCCTGCAAG	PCR	1
VH2-FR1_F1	AAGCAGTGGTATCAACGCAGAGTCGCAGGGTCTGGTCCTACGCTGGTGAAACCC	PCR	1
VH3-FR1_F1	AAGCAGTGGTATCAACGCAGAGTCGCAGGCTGGGGGGTCCCTGAGACTCTCCTG	PCR	1
VH4-FR1_F1	AAGCAGTGGTATCAACGCAGAGTCGCAGGCTTCGGAGACCCTGTCCCTCACCTG	PCR	1
VH5-FR1_F1	AAGCAGTGGTATCAACGCAGAGTCGCAGGCGGGGAGTCTCTGAAGATCTCCTGT	PCR	1
VH6-FR1_F1	AAGCAGTGGTATCAACGCAGAGTCGCAGGTCGCAGACCCTCTCACTCACCTGTG	PCR	1
VH1-FR1_F2	AAGCAGTGGTATCAACGCAGAGCTCTGCAGGCCTCAGTGAAGGTCTCCTGCAAG	PCR	2
VH2-FR1_F2	AAGCAGTGGTATCAACGCAGAGCTCTGCAGTCTGGTCCTACGCTGGTGAAACCC	PCR	2
VH3-FR1_F2	AAGCAGTGGTATCAACGCAGAGCTCTGCACTGGGGGGTCCCTGAGACTCTCCTG	PCR	2
VH4-FR1_F2	AAGCAGTGGTATCAACGCAGAGCTCTGCACTTCGGAGACCCTGTCCCTCACCTG	PCR	2
VH5-FR1_F2	AAGCAGTGGTATCAACGCAGAGCTCTGCACGGGGAGTCTCTGAAGATCTCCTGT	PCR	2
VH6-FR1_F2	AAGCAGTGGTATCAACGCAGAGCTCTGCATCGCAGACCCTCTCACTCACCTGTG	PCR	2
VH1-FR1_F3	AAGCAGTGGTATCAACGCAGAGCCTAGGTGGCCTCAGTGAAGGTCTCCTGCAAG	PCR	3
VH2-FR1_F3	AAGCAGTGGTATCAACGCAGAGCCTAGGTGTCTGGTCCTACGCTGGTGAAACCC	PCR	3
VH3-FR1_F3	AAGCAGTGGTATCAACGCAGAGCCTAGGTCTGGGGGGTCCCTGAGACTCTCCTG	PCR	3
VH4-FR1_F3	AAGCAGTGGTATCAACGCAGAGCCTAGGTCTTCGGAGACCCTGTCCCTCACCTG	PCR	3
VH5-FR1_F3	AAGCAGTGGTATCAACGCAGAGCCTAGGTCGGGGAGTCTCTGAAGATCTCCTGT	PCR	3
VH6-FR1_F3	AAGCAGTGGTATCAACGCAGAGCCTAGGTTCGCAGACCCTCTCACTCACCTGTG	PCR	3
VH1-FR1_F4	AAGCAGTGGTATCAACGCAGAGGGATCAAGGCCTCAGTGAAGGTCTCCTGCAAG	PCR	4
VH2-FR1_F4	AAGCAGTGGTATCAACGCAGAGGGATCAAGTCTGGTCCTACGCTGGTGAAACCC	PCR	4
VH3-FR1_F4	AAGCAGTGGTATCAACGCAGAGGGATCAACTGGGGGGTCCCTGAGACTCTCCTG	PCR	4
VH4-FR1_F4	AAGCAGTGGTATCAACGCAGAGGGATCAACTTCGGAGACCCTGTCCCTCACCTG	PCR	4
VH5-FR1_F4	AAGCAGTGGTATCAACGCAGAGGGATCAACGGGGAGTCTCTGAAGATCTCCTGT	PCR	4
VH6-FR1_F4	AAGCAGTGGTATCAACGCAGAGGGATCAATCGCAGACCCTCTCACTCACCTGTG	PCR	4
VH1-FR1_F5	AAGCAGTGGTATCAACGCAGAGGCAAGATGGCCTCAGTGAAGGTCTCCTGCAAG	PCR	5
VH2-FR1_F5	AAGCAGTGGTATCAACGCAGAGGCAAGATGTCTGGTCCTACGCTGGTGAAACCC	PCR	5
VH3-FR1_F5	AAGCAGTGGTATCAACGCAGAGGCAAGATCTGGGGGGTCCCTGAGACTCTCCTG	PCR	5
VH4-FR1_F5	AAGCAGTGGTATCAACGCAGAGGCAAGATCTTCGGAGACCCTGTCCCTCACCTG	PCR	5
VH5-FR1_F5	AAGCAGTGGTATCAACGCAGAGGCAAGATCGGGGAGTCTCTGAAGATCTCCTGT	PCR	5
VH6-FR1_F5	AAGCAGTGGTATCAACGCAGAGGCAAGATTCGCAGACCCTCTCACTCACCTGTG	PCR	5
VH1-FR1_F6	AAGCAGTGGTATCAACGCAGAGATGGAGAGGCCTCAGTGAAGGTCTCCTGCAAG	PCR	6
VH2-FR1_F6	AAGCAGTGGTATCAACGCAGAGATGGAGAGTCTGGTCCTACGCTGGTGAAACCC	PCR	6
VH3-FR1_F6	AAGCAGTGGTATCAACGCAGAGATGGAGACTGGGGGGTCCCTGAGACTCTCCTG	PCR	6
VH4-FR1_F6	AAGCAGTGGTATCAACGCAGAGATGGAGACTTCGGAGACCCTGTCCCTCACCTG	PCR	6
VH5-FR1_F6	AAGCAGTGGTATCAACGCAGAGATGGAGACGGGGAGTCTCTGAAGATCTCCTGT	PCR	6
VH6-FR1_F6	AAGCAGTGGTATCAACGCAGAGATGGAGATCGCAGACCCTCTCACTCACCTGTG	PCR	6
VH1-FR1_F7	AAGCAGTGGTATCAACGCAGAGCTCGATGGGCCTCAGTGAAGGTCTCCTGCAAG	PCR	7
VH2-FR1_F7	AAGCAGTGGTATCAACGCAGAGCTCGATGGTCTGGTCCTACGCTGGTGAAACCC	PCR	7
VH3-FR1_F7	AAGCAGTGGTATCAACGCAGAGCTCGATGCTGGGGGGTCCCTGAGACTCTCCTG	PCR	7
VH4-FR1_F7	AAGCAGTGGTATCAACGCAGAGCTCGATGCTTCGGAGACCCTGTCCCTCACCTG	PCR	7
VH5-FR1_F7	AAGCAGTGGTATCAACGCAGAGCTCGATGCGGGGAGTCTCTGAAGATCTCCTGT	PCR	7
VH6-FR1_F7	AAGCAGTGGTATCAACGCAGAGCTCGATGTCGCAGACCCTCTCACTCACCTGTG	PCR	7
VH1-FR1_F8	AAGCAGTGGTATCAACGCAGAGGCTCGAAGGCCTCAGTGAAGGTCTCCTGCAAG	PCR	8
VH2-FR1_F8	AAGCAGTGGTATCAACGCAGAGGCTCGAAGTCTGGTCCTACGCTGGTGAAACCC	PCR	8
VH3-FR1_F8	AAGCAGTGGTATCAACGCAGAGGCTCGAACTGGGGGGTCCCTGAGACTCTCCTG	PCR	8
VH4-FR1_F8	AAGCAGTGGTATCAACGCAGAGGCTCGAACTTCGGAGACCCTGTCCCTCACCTG	PCR	8
VH5-FR1_F8	AAGCAGTGGTATCAACGCAGAGGCTCGAACGGGGAGTCTCTGAAGATCTCCTGT	PCR	8
VH6-FR1_F8	AAGCAGTGGTATCAACGCAGAGGCTCGAATCGCAGACCCTCTCACTCACCTGTG	PCR	8
VH1-FR1_F9	AAGCAGTGGTATCAACGCAGAGACCAACTGGCCTCAGTGAAGGTCTCCTGCAAG	PCR	9
VH2-FR1_F9	AAGCAGTGGTATCAACGCAGAGACCAACTGTCTGGTCCTACGCTGGTGAAACCC	PCR	9
VH3-FR1_F9	AAGCAGTGGTATCAACGCAGAGACCAACTCTGGGGGGTCCCTGAGACTCTCCTG	PCR	9
VH4-FR1_F9	AAGCAGTGGTATCAACGCAGAGACCAACTCTTCGGAGACCCTGTCCCTCACCTG	PCR	9
VH5-FR1_F9	AAGCAGTGGTATCAACGCAGAGACCAACTCGGGGAGTCTCTGAAGATCTCCTGT	PCR	9
VH6-FR1_F9	AAGCAGTGGTATCAACGCAGAGACCAACTTCGCAGACCCTCTCACTCACCTGTG	PCR	9
VH1-FR1_F10	AAGCAGTGGTATCAACGCAGAGCCGGTACGGCCTCAGTGAAGGTCTCCTGCAAG	PCR	10
VH2-FR1_F10	AAGCAGTGGTATCAACGCAGAGCCGGTACGTCTGGTCCTACGCTGGTGAAACCC	PCR	10
VH3-FR1_F10	AAGCAGTGGTATCAACGCAGAGCCGGTACCTGGGGGGTCCCTGAGACTCTCCTG	PCR	10
VH4-FR1_F10	AAGCAGTGGTATCAACGCAGAGCCGGTACCTTCGGAGACCCTGTCCCTCACCTG	PCR	10
VH5-FR1_F10	AAGCAGTGGTATCAACGCAGAGCCGGTACCGGGGAGTCTCTGAAGATCTCCTGT	PCR	10
VH6-FR1_F10	AAGCAGTGGTATCAACGCAGAGCCGGTACTCGCAGACCCTCTCACTCACCTGTG	PCR	10
VH1-FR1_F11	AAGCAGTGGTATCAACGCAGAGAACTCCGGGCCTCAGTGAAGGTCTCCTGCAAG	PCR	11
VH2-FR1_F11	AAGCAGTGGTATCAACGCAGAGAACTCCGGTCTGGTCCTACGCTGGTGAAACCC	PCR	11
VH3-FR1_F11	AAGCAGTGGTATCAACGCAGAGAACTCCGCTGGGGGGTCCCTGAGACTCTCCTG	PCR	11
VH4-FR1_F11	AAGCAGTGGTATCAACGCAGAGAACTCCGCTTCGGAGACCCTGTCCCTCACCTG	PCR	11
VH5-FR1_F11	AAGCAGTGGTATCAACGCAGAGAACTCCGCGGGGAGTCTCTGAAGATCTCCTGT	PCR	11
VH6-FR1_F11	AAGCAGTGGTATCAACGCAGAGAACTCCGTCGCAGACCCTCTCACTCACCTGTG	PCR	11
VH1-FR1_F12	AAGCAGTGGTATCAACGCAGAGTTGAAGTGGCCTCAGTGAAGGTCTCCTGCAAG	PCR	12
VH2-FR1_F12	AAGCAGTGGTATCAACGCAGAGTTGAAGTGTCTGGTCCTACGCTGGTGAAACCC	PCR	12
VH3-FR1_F12	AAGCAGTGGTATCAACGCAGAGTTGAAGTCTGGGGGGTCCCTGAGACTCTCCTG	PCR	12
VH4-FR1_F12	AAGCAGTGGTATCAACGCAGAGTTGAAGTCTTCGGAGACCCTGTCCCTCACCTG	PCR	12
VH5-FR1_F12	AAGCAGTGGTATCAACGCAGAGTTGAAGTCGGGGAGTCTCTGAAGATCTCCTGT	PCR	12
VH6-FR1_F12	AAGCAGTGGTATCAACGCAGAGTTGAAGTTCGCAGACCCTCTCACTCACCTGTG	PCR	12
CNU Barcode primer_S	TGTCCAGCACGCTTCAGGCT	PCR	NA
